# *Streptococcus pneumoniae* serotype 38 emerges as one of the dominant serotypes causing invasive pneumococcal disease in Germany and Poland, but not in the Netherlands

**DOI:** 10.1101/2025.03.04.25323220

**Authors:** K. Hajji, I. Wróbel-Pawelczyk, J. van Veldhuizen, K. Maruhn, W. R. Miellet, R. Mariman, A. Steens, N. M. van Sorge, K. Trzciński, M.P.G. van der Linden, A. Skoczyńska, L.J. Visser

**Affiliations:** Centre for Infectious Disease Control, National Institute for Public Health and the Environment - Bilthoven (Netherlands); National Reference Centre for Bacterial Meningitis, Department of Epidemiology and Clinical Microbiology, National Medicines Institute - Warsaw (Poland); German Reference Laboratory for Streptococcus, Department of Medical Microbiology, University Hospital RWTH Aachen - Aachen (Germany); Department of Medical Microbiology and Infection Prevention, Amsterdam UMC, location University of Amsterdam, Netherlands Reference Laboratory for Bacterial Meningitis - Amsterdam (Netherlands); Department of Pediatric Immunology and Infectious Diseases, University Medical Centre Utrecht - Utrecht (Netherlands)

## Abstract

**Introduction:** *Streptococcus pneumoniae* is a major cause of community-acquired pneumonia and invasive diseases. Vaccination prevents pneumococcal disease caused by vaccine serotypes but leads to an increase in disease caused by non-vaccine serotypes.

**Aim:** We aimed to characterise serotype 38 isolates from invasive pneumococcal disease (IPD) patients in Germany, Poland and the Netherlands to explain a recent surge in cases.

**Methods:** IPD surveillance data from 2013/2014 to 2023/2024 were reviewed in all three countries for trends in serotype 38 incidence. Collected isolates were serotyped and phenotypically tested for antimicrobial resistance. Selected serotype 38 isolates (n=130) were sequenced and subjected to phylogenetic analysis, along with 213 publicly available genomes, and characterised according to their virulence and resistance genes.

**Results:** Surveillance data revealed an increase in the percentage of serotype 38 in IPD in Germany and Poland in 2023/2024. This was most pronounced among children aged 0-4 years (from 4.3% to 17.1% and 4.0% to 15.8% of IPD cases, respectively) and adults aged ≥60 years (from 1.5% to 7.0% and from 0.7% to 2.9%, respectively). No such rise in serotype 38 IPD was observed in the Netherlands. Phylogenetic analysis showed that recent isolates mostly emerged from previously circulating strains, showed no significant changes in gene content and carried little antimicrobial resistance genes.

**Conclusion:** The recent surge in non-vaccine serotype 38 among IPD cases in Germany and Poland cannot be explained by changes in antimicrobial resistance or other genetic changes. Our study underscores the importance of international collaboration in monitoring pneumococcal serotype trends, to inform policymakers.
