## Supplemental Tables 1-3 for "*Streptococcus pneumoniae* serotype 38 emerges as one of the dominant serotypes causing invasive pneumococcal disease in Germany and Poland, but not in the Netherlands"

### Sheet: S1
Supplementary Table 1. Number of IPD cases by age group in Germany, Poland and the Netherlands over a period of eleven years (from July 2013 to end of June 2024). Dutch data comes from a sentinel surveillance covering about 25% of the country. p value counted using Fisher Exact test.
	Germany
age group (years)	0-4			5-17			18-59			60-75			>75			age not reported			total
epidemiological years	IPD with known serotype	serotype 38 IPD	percentage of serotype 38 cases	IPD with known serotype	serotype 38 IPD	percentage of serotype 38 cases	IPD with known serotype	serotype 38 IPD	percentage of serotype 38 cases	IPD with known serotype	serotype 38 IPD	percentage of serotype 38 cases	IPD with known serotype	serotype 38 IPD	percentage of serotype 38 cases	IPD with known serotype	serotype 38 IPD	percentage of serotype 38 cases	IPD with known serotype	serotype 38 IPD	percentage of serotype 38 cases	p value of 2023/2024 vs. previous year
2013/2014	124	8	6.5	40	0	0	640	5	0.8	753	7	0.9	673	13	1.9	0	0	0	2230	33	1.5	< 0.00001
2014/2015	122	6	4.9	43	0	0	688	4	0.6	924	10	1.1	889	15	1.7	0	0	0	2666	35	1.3	< 0.00001
2015/2016	134	10	7.5	50	0	0	753	5	0.7	971	23	2.4	943	23	2.4	0	0	0	2851	61	2.1	< 0.00001
2016/2017	170	7	4.1	62	0	0	786	8	1.0	1020	15	1.5	1215	23	1.9	0	0	0	3253	53	1.6	< 0.00001
2017/2018	126	8	6.3	55	0	0	801	6	0.7	1139	20	1.8	1154	30	2.6	0	0	0	3275	64	2.0	< 0.00001
2018/2019	141	6	4.3	36	0	0	840	8	1.0	1144	22	1.9	1199	26	2.2	0	0	0	3360	62	1.8	< 0.00001
2019/2020	151	6	4.0	35	0	0	667	2	0.3	868	14	1.6	859	19	2.2	0	0	0	2580	41	1.6	< 0.00001
2020/2021	55	0	0	15	0	0	305	2	0.7	380	1	0.3	317	1	0.3	0	0	0	1072	4	0.4	< 0.00001
2021/2022	164	1	0.6	49	1	2.0	649	0	0	834	0	0	783	2	0.3	0	0	0	2479	4	0.2	< 0.00001
2022/2023	231	9	3.9	104	0	0	1292	5	0.4	1891	24	1.3	1775	27	1.5	0	0	0	5292	65	1.2	< 0.00001
2023/2024	245	42	17.6	107	6	5.6	1433	36	2.5	2140	114	5.3	2140	184	8.6	0	0	0	6065	382	6.3	1
p value 2023/2024 vs. 2013-2023		< 0.00001			0.0002			< 0.00001			< 0.00001			< 0.00001			NA			< 0.00001
	Poland
age group (years)	0-4			5-17			18-59			60-75			>75			age not reported			total
epidemiological years	IPD with known serotype	serotype 38 IPD	percentage of serotype 38 cases	IPD with known serotype	serotype 38 IPD	percentage of serotype 38 cases	IPD with known serotype	serotype 38 IPD	percentage of serotype 38 cases	IPD with known serotype	serotype 38 IPD	percentage of serotype 38 cases	IPD with known serotype	serotype 38 IPD	percentage of serotype 38 cases	IPD with known serotype	serotype 38 IPD	percentage of serotype 38 cases	IPD with known serotype	serotype 38 IPD	percentage of serotype 38 cases	p value of 2023/2024 vs. previous year
2013/2014	58	1	1.7	24	0	0	178	2	1.1	125	1	0.8	76	0	0	2	0	0	463	4	0.9	0.0007
2014/2015	67	3	4.5	24	0	0	203	0	0	194	2	1.0	125	0	0	3	0	0	616	5	0.8	0.0001
2015/2016	66	4	6.1	13	0	0	214	1	0.5	198	3	1.5	155	4	2.6	0	0	0	646	12	1.9	0.0180
2016/2017	53	0	0	15	1	6.7	239	0	0	302	1	0.3	193	4	2.1	4	0	0	806	6	0.7	< 0.00001
2017/2018	66	1	1.5	17	0	0	302	1	0.3	322	2	0.6	243	2	0.8	10	0	0	960	6	0.6	< 0.00001
2018/2019	53	2	3.8	26	1	3.8	367	2	0.5	340	1	0.3	199	4	2.0	27	0	0	1012	10	1.0	0.00001
2019/2020	49	6	12.2	16	1	6.3	281	0	0	307	1	0.3	180	2	1.1	17	0	0	850	10	1.2	0.0001
2020/2021	34	0	0	6	0	0	124	2	1.6	162	1	0.6	82	0	0	10	0	0	418	3	0.7	0.0005
2021/2022	76	0	0	27	0	0	293	0	0	389	0	0	220	0	0	16	0	0	1015	0	0	< 0.00001
2022/2023	102	8	7.8	33	0	0	456	0	0	584	2	0.3	403	4	1.0	17	0	0	1572	14	0.9	< 0.00001
2023/2024	114	18	15.8	27	1	3.7	440	14	3.2	588	14	2.4	389	15	3.9	15	0	0	1602	62	3.9	1
p value 2023/2024 vs. 2013-2023		< 0.00001			0.398			< 0.00001			< 0.00001			0.0003			1			< 0.00001
	Netherlands
age group (years)	0-4			5-17			18-59			60-75			>75			age not reported			total
epidemiological years	IPD with known serotype	serotype 38 IPD	percentage of serotype 38 cases	IPD with known serotype	serotype 38 IPD	percentage of serotype 38 cases	IPD with known serotype	serotype 38 IPD	percentage of serotype 38 cases	IPD with known serotype	serotype 38 IPD	percentage of serotype 38 cases	IPD with known serotype	serotype 38 IPD	percentage of serotype 38 cases	IPD with known serotype	serotype 38 IPD	percentage of serotype 38 cases	IPD with known serotype	serotype 38 IPD	percentage of serotype 38 cases	p value of 2023/2024 vs. previous year
2013/2014	12	0	0	9	0	0	138	1	0.7	223	0	0	159	1	0.6	0	0	0	541	2	0.4	0.300
2014/2015	15	0	0	7	0	0	159	0	0	275	0	0	198	1	0.5	0	0	0	654	1	0.2	0.066
2015/2016	11	0	0	9	0	0	143	0	0	278	2	0.7	172	0	0	0	0	0	613	2	0.3	0.288
2016/2017	16	0	0	4	0	0	143	1	0.7	284	2	0.7	185	0	0	0	0	0	632	3	0.5	0.506
2017/2018	13	0	0	8	1	12.5	161	0	0	288	3	1.0	211	0	0	0	0	0	681	4	0.6	0.535
2018/2019	21	1	4.8	10	0	0	144	1	0.7	257	1	0.4	190	1	0.5	0	0	0	622	4	0.6	0.753
2019/2020	18	0	0	5	0	0	92	0	0	212	0	0	149	1	0.7	0	0	0	476	1	0.2	0.249
2020/2021	10	0	0	1	0	0	65	0	0	116	1	0.9	65	0	0	0	0	0	257	1	0.4	0.680
2021/2022	21	0	0	6	0	0	115	0	0	214	0	0	121	1	0.8	0	0	0	477	1	0.2	0.249
2022/2023	25	0	0	14	0	0	169	1	0.6	261	3	1.1	182	3	1.6	0	0	0	651	7	1.1	1
2023/2024	16	0	0	7	0	0	152	0	0	277	4	1.4	183	2	1.1	0	0	0	635	6	0.9	1
p value 2023/2024 vs. 2013-2023		1			1			1			0.075			0.267			NA			0.132

### Sheet: S2
Supplementary Table 2. Number of IPD cases caused by isolates of serotype 38 by sex, diagnosis and age in Germany and Poland over a period of eleven years (from July 2013 to end of June 2024)
number of serotype 38 IPD cases
country	Germany											Poland
epidemiological year	2013/2014	2014/2015	2015/2016	2016/2017	2017/2018	2018/2019	2019/2020	2020/2021	2021/2022	2022/2023	2023/2024	2013/2014	2014/2015	2015/2016	2016/2017	2017/2018	2018/2019	2019/2020	2020/2021	2021/2022	2022/2023	2023/2024
sex
male	14	21	32	19	35	27	20	3	1	28	194	2	3	5	4	2	7	6	2	0	9	31
female	19	13	29	34	29	35	19	1	3	36	187	2	2	7	2	4	3	4	1	0	5	31
not reported	0	1	0	0	0	0	2	0	0	1	1	0	0	0	0	0	0	0	0	0	0	0
diagnosis
meningitis	0	0	4	1	1	3	0	0	0	0	12	2	0	2	0	0	1	0	1	0	0	6
meningitis/sepsis	1	2	0	0	0	0	0	0	0	0	6	1	0	0	0	0	0	0	0	0	0	1
meningitis and pneumonia	0	0	0	0	0	0	0	0	0	0	1	0	0	0	0	0	0	0	0	0	0	0
sepsis	5	5	11	7	18	16	8	1	1	13	81	1	1	4	2	3	0	6	0	0	3	24
pneumonia/sepsis	2	1	3	5	3	3	4	0	0	9	31	0	0	0	1	1	1	1	1	0	0	11
pneumonia	5	7	6	6	14	10	3	0	0	9	53	0	0	1	1	0	4	0	0	0	2	8
other and not specified	20	20	37	34	28	30	26	3	3	34	198	0	4	5	2	2	4	3	1	0	9	12
Total	33	35	61	53	64	62	41	4	4	65	382	4	5	12	6	6	10	10	3	0	14	62
	Germany			Poland
	2013-2023	2023/2024	p value*	2013-2023	2023/2024	p value*
male/female	47.8%	50.9%	0.396	57.1%	50.0%	0.485
meningitis/other IPD forms	2.8%	5.0%	0.143	10.0%	11.3%	1
sepsis/other IPD forms	28.0%	30.9%	0.394	37.1%	58.1%	0.023
pneumonia/other IPD forms	21.3%	22.3%	0.798	18.6%	30.6%	0.154
age group 0-4 years old/remaining population#	14.5%	11.0%	0.169	35.7%	29.0%	0.460
age group 5-17 years old/remaining population#	0.2%	1.6%	0.058	4.3%	1.6%	0.622
age group 18-59 years old/remaining population#	10.7%	9.4%	0.639	11.4%	22.6%	0.104
age group 60-75 years old/remaining population#	32.2%	29.8%	0.493	20.0%	22.6%	0.832
age group >75 years old/remaining population#	42.4%	48.2%	0.103	28.6%	24.2%	0.693
*p value counted for number of serotype 38 IPD cases in 2023/2024 vs. 2013-2023 divided by sex, IPD symptoms presentation and age (The Fisher Exact test) #percentage of age groups within serotype 38 IPD cases in 2023/2024 vs. 2013-2023 was counted based on the number of cases in Supplementary Table 1

### Sheet: S3
isolate	country	year	serotype	host	bioproject_accession	biosample_accession	run_accession	sequence_method	AgeGroup
83379	Germany	2018	38	human	ERP168418	ERS22952028	ERR14209701	Illumina	0-4
84462	Germany	2018	38	human	ERP168418	ERS22952029	ERR14209702	Illumina	0-4
86063	Germany	2019	38	human	ERP168418	ERS22952030	ERR14209703	Illumina	0-4
86174	Germany	2019	38	human	ERP168418	ERS22952031	ERR14209704	Illumina	0-4
86740	Germany	2019	38	human	ERP168418	ERS22952032	ERR14209705	Illumina	0-4
87361	Germany	2019	38	human	ERP168418	ERS22952033	ERR14209706	Illumina	0-4
88538	Germany	2019	38	human	ERP168418	ERS22952034	ERR14209707	Illumina	0-4
88605	Germany	2019	38	human	ERP168418	ERS22952035	ERR14209708	Illumina	0-4
89679	Germany	2019	38	human	ERP168418	ERS22952036	ERR14209709	Illumina	0-4
89794	Germany	2019	38	human	ERP168418	ERS22952037	ERR14209710	Illumina	0-4
90733	Germany	2020	38	human	ERP168418	ERS22952038	ERR14209711	Illumina	0-4
91819	Germany	2020	38	human	ERP168418	ERS22952039	ERR14209712	Illumina	0-4
95275	Germany	2021	38	human	ERP168418	ERS22952040	ERR14209713	Illumina	>75
96248	Germany	2021	38	human	ERP168418	ERS22952041	ERR14209714	Illumina	0-4
96382	Germany	2021	38	human	ERP168418	ERS22952042	ERR14209715	Illumina	5-17
108272	Germany	2023	38	human	ERP168418	ERS22952043	ERR14209716	Illumina	0-4
110121	Germany	2024	38	human	ERP168418	ERS22952044	ERR14209719	Illumina	>75
110148	Germany	2024	38	human	ERP168418	ERS22952045	ERR14209720	Illumina	>75
111420	Germany	2023	38	human	ERP168418	ERS22952046	ERR14209724	Illumina	0-4
111904	Germany	2023	38	human	ERP168418	ERS22952047	ERR14209725	Illumina	0-4
115759	Germany	2023	38	human	ERP168418	ERS22952048	ERR14209732	Illumina	0-4
116111	Germany	2024	38	human	ERP168418	ERS22952049	ERR14209734	Illumina	60-75
116441	Germany	2024	38	human	ERP168418	ERS22952050	ERR14209735	Illumina	60-75
110869	Germany	2023	38	human	ERP168418	ERS22952051	ERR14209721	Illumina	0-4
115147	Germany	2023	38	human	ERP168418	ERS22952052	ERR14209729	Illumina	0-4
108544	Germany	2024	38	human	ERP168418	ERS22952053	ERR14209717	Illumina	>75
109560	Germany	2024	38	human	ERP168418	ERS22952054	ERR14209718	Illumina	60-75
110967	Germany	2024	38	human	ERP168418	ERS22952055	ERR14209722	Illumina	>75
111294	Germany	2023	38	human	ERP168418	ERS22952056	ERR14209723	Illumina	0-4
112237	Germany	2024	38	human	ERP168418	ERS22952057	ERR14209726	Illumina	>75
113353	Germany	2024	38	human	ERP168418	ERS22952058	ERR14209727	Illumina	>75
115042	Germany	2023	38	human	ERP168418	ERS22952059	ERR14209728	Illumina	0-4
115404	Germany	2024	38	human	ERP168418	ERS22952060	ERR14209730	Illumina	>75
115900	Germany	2023	38	human	ERP168418	ERS22952061	ERR14209733	Illumina	0-4
115628	Germany	2023	38	human	ERP168418	ERS22952062	ERR14209731	Illumina	0-4
2172353	The Netherlands	2017	38	human	ERP168418	ERS22952063	ERR14209736	Illumina	0-4
2182675	The Netherlands	2018	38	human	ERP168418	ERS22952064	ERR14209737	Illumina	0-4
2221098	The Netherlands	2022	38	human	ERP168418	ERS22952065	ERR14209738	Illumina	>75
2222424	The Netherlands	2022	38	human	ERP168418	ERS22952066	ERR14209739	Illumina	>75
2222774	The Netherlands	2022	38	human	ERP168418	ERS22952067	ERR14209740	Illumina + ONT hybrid	>75
2230232	The Netherlands	2023	38	human	ERP168418	ERS22952068	ERR14209741	Illumina	60-75
2231353	The Netherlands	2023	38	human	ERP168418	ERS22952069	ERR14209742	Illumina	18-59
2231434	The Netherlands	2023	38	human	ERP168418	ERS22952070	ERR14209743	Illumina	>75
2231585	The Netherlands	2023	38	human	ERP168418	ERS22952071	ERR14209744	Illumina	60-75
2232197	The Netherlands	2023	38	human	ERP168418	ERS22952072	ERR14209745	Illumina	0-4
2232759	The Netherlands	2023	38	human	ERP168418	ERS22952073	ERR14209746	Illumina	60-75
2233416	The Netherlands	2023	38	human	ERP168418	ERS22952074	ERR14209747	Illumina	0-4
2233599	The Netherlands	2023	38	human	ERP168418	ERS22952075	ERR14209748	Illumina	60-75
2234109	The Netherlands	2023	38	human	ERP168418	ERS22952076	ERR14209749	Illumina	>75
2234208	The Netherlands	2023	38	human	ERP168418	ERS22952077	ERR14209750	Illumina	>75
2234230	The Netherlands	2023	38	human	ERP168418	ERS22952078	ERR14209751	Illumina	>75
2234404	The Netherlands	2023	38	human	ERP168418	ERS22952079	ERR14209752	Illumina	18-59
2234405	The Netherlands	2023	38	human	ERP168418	ERS22952080	ERR14209753	Illumina	>75
2234569	The Netherlands	2023	38	human	ERP168418	ERS22952081	ERR14209754	Illumina	60-75
2234609	The Netherlands	2023	38	human	ERP168418	ERS22952082	ERR14209755	Illumina	60-75
2240179	The Netherlands	2024	38	human	ERP168418	ERS22952083	ERR14209756	Illumina	>75
2240367	The Netherlands	2024	38	human	ERP168418	ERS22952084	ERR14209757	Illumina	>75
2240390	The Netherlands	2024	38	human	ERP168418	ERS22952085	ERR14209758	Illumina	>75
2240834	The Netherlands	2024	38	human	ERP168418	ERS22952086	ERR14209759	Illumina	60-75
2240995	The Netherlands	2024	38	human	ERP168418	ERS22952087	ERR14209760	Illumina	>75
2241105	The Netherlands	2024	38	human	ERP168418	ERS22952088	ERR14209761	Illumina	>75
2241111	The Netherlands	2024	38	human	ERP168418	ERS22952089	ERR14209762	Illumina	18-59
2241490	The Netherlands	2024	38	human	ERP168418	ERS22952090	ERR14209763	Illumina	60-75
1560-14	Poland	2014	38	human	ERP168418	ERS22952091	ERR14209772	Illumina	0-4
3400-14	Poland	2014	38	human	ERP168418	ERS22952092	ERR14209783	Illumina	0-4
127-15	Poland	2015	38	human	ERP168418	ERS22952093	ERR14209766	Illumina	60-75
1387-15	Poland	2015	38	human	ERP168418	ERS22952094	ERR14209771	Illumina	60-75
3116-15	Poland	2015	38	human	ERP168418	ERS22952095	ERR14209782	Illumina	0-4
3679-15	Poland	2015	38	human	ERP168418	ERS22952096	ERR14209785	Illumina	0-4
704-15	Poland	2015	38	human	ERP168418	ERS22952097	ERR14209803	Illumina	0-4
879-15	Poland	2015	38	human	ERP168418	ERS22952098	ERR14209823	Illumina	0-4
1589-16	Poland	2016	38	human	ERP168418	ERS22952099	ERR14209773	Illumina	>75
1897-16	Poland	2016	38	human	ERP168418	ERS22952100	ERR14209775	Illumina	0-4
2568-16	Poland	2016	38	human	ERP168418	ERS22952101	ERR14209779	Illumina	0-4
5750-16	Poland	2016	38	human	ERP168418	ERS22952102	ERR14209797	Illumina	>75
872-16	Poland	2016	38	human	ERP168418	ERS22952103	ERR14209821	Illumina	>75
983-16	Poland	2016	38	human	ERP168418	ERS22952104	ERR14209828	Illumina	>75
1376-17	Poland	2017	38	human	ERP168418	ERS22952105	ERR14209770	Illumina	>75
988-17	Poland	2017	38	human	ERP168418	ERS22952106	ERR14209829	Illumina	>75
3720-18	Poland	2018	38	human	ERP168418	ERS22952107	ERR14209786	Illumina	0-4
7826-18	Poland	2018	38	human	ERP168418	ERS22952108	ERR14209808	Illumina	0-4
8753-18	Poland	2018	38	human	ERP168418	ERS22952109	ERR14209822	Illumina	0-4
2842-19	Poland	2019	38	human	ERP168418	ERS22952110	ERR14209781	Illumina	18-59
5146-19	Poland	2019	38	human	ERP168418	ERS22952111	ERR14209793	Illumina	5-17
7720-19	Poland	2019	38	human	ERP168418	ERS22952112	ERR14209805	Illumina	0-4
7793-19	Poland	2019	38	human	ERP168418	ERS22952113	ERR14209807	Illumina	0-4
7942-19	Poland	2019	38	human	ERP168418	ERS22952114	ERR14209809	Illumina	0-4
8066-19	Poland	2019	38	human	ERP168418	ERS22952115	ERR14209812	Illumina	0-4
8069-19	Poland	2019	38	human	ERP168418	ERS22952116	ERR14209813	Illumina	0-4
8648-19	Poland	2019	38	human	ERP168418	ERS22952117	ERR14209820	Illumina	0-4
1317-20	Poland	2020	38	human	ERP168418	ERS22952118	ERR14209769	Illumina	60-75
10072-22	Poland	2022	38	human	ERP168418	ERS22952119	ERR14209764	Illumina	0-4
7127-22	Poland	2022	38	human	ERP168418	ERS22952120	ERR14209804	Illumina	0-4
10079-23	Poland	2023	38	human	ERP168418	ERS22952121	ERR14209765	Illumina	0-4
1825-23	Poland	2023	38	human	ERP168418	ERS22952122	ERR14209774	Illumina	>75
1996-23	Poland	2023	38	human	ERP168418	ERS22952123	ERR14209776	Illumina	0-4
2010-23	Poland	2023	38	human	ERP168418	ERS22952124	ERR14209777	Illumina	0-4
2466-23	Poland	2023	38	human	ERP168418	ERS22952125	ERR14209778	Illumina	0-4
27-24	Poland	2024	38	human	ERP168418	ERS22952126	ERR14209780	Illumina	0-4
3597-23	Poland	2023	38	human	ERP168418	ERS22952127	ERR14209784	Illumina	60-75
4396-23	Poland	2023	38	human	ERP168418	ERS22952128	ERR14209788	Illumina	>75
4888-23	Poland	2023	38	human	ERP168418	ERS22952129	ERR14209791	Illumina	>75
5006-23	Poland	2023	38	human	ERP168418	ERS22952130	ERR14209792	Illumina	0-4
5228-23	Poland	2023	38	human	ERP168418	ERS22952131	ERR14209794	Illumina	60-75
5235-23	Poland	2023	38	human	ERP168418	ERS22952132	ERR14209795	Illumina	0-4
526-24	Poland	2024	38	human	ERP168418	ERS22952133	ERR14209796	Illumina	>75
5763-23	Poland	2023	38	human	ERP168418	ERS22952134	ERR14209798	Illumina	60-75
598-23	Poland	2023	38	human	ERP168418	ERS22952135	ERR14209799	Illumina	>75
6391-23	Poland	2023	38	human	ERP168418	ERS22952136	ERR14209800	Illumina	18-59
6658-23	Poland	2023	38	human	ERP168418	ERS22952137	ERR14209801	Illumina	60-75
6934-23	Poland	2023	38	human	ERP168418	ERS22952138	ERR14209802	Illumina	>75
7779-23	Poland	2023	38	human	ERP168418	ERS22952139	ERR14209806	Illumina	0-4
7954-23	Poland	2023	38	human	ERP168418	ERS22952140	ERR14209810	Illumina	60-75
7971-23	Poland	2023	38	human	ERP168418	ERS22952141	ERR14209811	Illumina	0-4
8189-23	Poland	2023	38	human	ERP168418	ERS22952142	ERR14209814	Illumina	0-4
8208-23	Poland	2023	38	human	ERP168418	ERS22952143	ERR14209815	Illumina	18-59
8328-23	Poland	2023	38	human	ERP168418	ERS22952144	ERR14209816	Illumina	0-4
8359-23	Poland	2023	38	human	ERP168418	ERS22952145	ERR14209817	Illumina	0-4
8519-23	Poland	2023	38	human	ERP168418	ERS22952146	ERR14209818	Illumina	60-75
8605-23	Poland	2023	38	human	ERP168418	ERS22952147	ERR14209819	Illumina	0-4
8981-23	Poland	2023	38	human	ERP168418	ERS22952148	ERR14209824	Illumina	0-4
9151-23	Poland	2023	38	human	ERP168418	ERS22952149	ERR14209825	Illumina	60-75
9287-23	Poland	2023	38	human	ERP168418	ERS22952150	ERR14209826	Illumina	0-4
9393-23	Poland	2023	38	human	ERP168418	ERS22952151	ERR14209827	Illumina	60-75
9981-23	Poland	2023	38	human	ERP168418	ERS22952152	ERR14209830	Illumina	60-75
1294-24	Poland	2024	38	human	ERP168418	ERS22952153	ERR14209767	Illumina	>75
1306-24	Poland	2024	38	human	ERP168418	ERS22952154	ERR14209768	Illumina	5-17
419-24	Poland	2024	38	human	ERP168418	ERS22952155	ERR14209787	Illumina	18-59
450-24	Poland	2024	38	human	ERP168418	ERS22952156	ERR14209789	Illumina	60-75
485-24	Poland	2024	38	human	ERP168418	ERS22952157	ERR14209790	Illumina	18-59
